# Personalized Tuberculosis Treatment Recommendation System (PTTRS) version 1: A Precision-Medicine Based Application for Recommending Personalized Treatment to Tuberculosis Patients

**DOI:** 10.1101/2025.06.23.25330035

**Authors:** Ananya Anurag Anand, Rajat Kumar Mondal, Baishali Sarkar, Sintu Kumar Samanta

## Abstract

Tuberculosis is one of the leading causes of death in underdeveloped and developing countries. The limited access to detailed drug susceptibility testing, lack of knowledge of second-line anti-TB drugs in underdeveloped nations, insufficient adherence to drug dosages, and comorbidities challenge the management of drug-resistant TB. Further, the number of deaths due to TB is increasing with time due to reasons such as high levels of resistance mutation in TB strains, lack of on-time delivery of treatment, and lack of personalized medicine. Thus, we have developed a web-based application for aiding in the personalized treatment of TB patients based on their medical condition. The application takes geographical location, age, sex, medical and travel history, AMR report and associated medical conditions (AMCs) of the patient as input, and thereafter, outputs the list of drugs which are safe for the patient. The application also helps in knowing the possible side-effects of various drug combinations administered for TB. Additionally, the application also outputs the side-effects of combination of drugs for TB and for any AMC that the patient is suffering with. PTTRS can be accessed at https://pttrs-bblserver.streamlit.app/. Our polypharmacy side effect predictor can be used for any other disease as well. It can be accessed at https://psep-bblserver.streamlit.app/.
