## Supplementary material for "Personalized Tuberculosis Treatment Recommendation System (PTTRS) version 1: A Precision-Medicine Based Application for Recommending Personalized Treatment to Tuberculosis Patients": S1 Supplementary Data

### Sheet: Sheet1
The curated data on TB strain (predominant) with corresponding locations with the data source
Geographocal locations	Predominant TB Strains	Source
China and east asia	SIT1 (Beijing, lineage 2)	https://www.ncbi.nlm.nih.gov/pmc/articles/PMC2732522/
Costa Rica	Euro-American lineage	https://www.ncbi.nlm.nih.gov/pmc/articles/PMC6356704/
Spain	(strain 5)	https://www.sciencedirect.com/science/article/pii/S1198743X14625921#:~:text=The%20most%20prevalent%20strain%20of%20Mycobacterium%20tuberculosis,found%20in%20entries%20from%20different%20countries%20in
Oman	ast African Indian (EAI)	https://journals.asm.org/doi/10.1128/spectrum.02420-23
Azerbaijan	Beijing	https://www.sciencedirect.com/science/article/pii/S2314853514000651
Benin	Beijing	https://pubmed.ncbi.nlm.nih.gov/19275790/#:~:text=Results:%20We%20have%20found%20that%20spoligotype%2061%2C,also%20the%20most%20prevalent%20strain%20in%20Cotonou.
Finland	Beijing	https://www.ncbi.nlm.nih.gov/pmc/articles/PMC153930/
Guatemala	Beijing	https://www.ncbi.nlm.nih.gov/pmc/articles/PMC4672993/
Guinea	Beijing	https://bmcinfectdis.biomedcentral.com/articles/10.1186/s12879-022-07414-2
Guinea-Bissau	beijing	https://www.tandfonline.com/doi/full/10.1080/22221751.2020.1774425#:~:text=Here%2C%20we%20describe%20the%20emergence,Central%20Asia%20Outbreak%20clades%2C%20respectively.
Poland	Beijing	https://www.ncbi.nlm.nih.gov/pmc/articles/PMC10061152/#:~:text=This%20work%20describes%20the%20recent%20genetic%20diversity,in%20Poland%2C%20assessed%20with%20a%20combination%20of
Ukraine	Beijing	https://www.ncbi.nlm.nih.gov/pmc/articles/PMC6631893/
China	Beijing	https://www.ncbi.nlm.nih.gov/pmc/articles/PMC6295058/
Indonesia	Beijing	https://www.ncbi.nlm.nih.gov/pmc/articles/PMC4546281/
Latvia	Beijing	https://www.sciencedirect.com/science/article/abs/pii/S1567134819303521#:~:text=The%20epidemiological%20situation%20of%20tuberculosis,Prevention%20and%20Control%20of%20Latvia).
Vietnam	Beijing	https://www.ncbi.nlm.nih.gov/pmc/articles/PMC6143168/
Germany	Beijing and Haarlem lineage	https://bmcinfectdis.biomedcentral.com/articles/10.1186/1471-2334-9-197#:~:text=The%20Haarlem%20genotype%2C%20instead%2C%20was%20mainly%20found,fifth%20of%20the%20cases%20being%20in%20clusters.
Bangladesh	Beijing and T1 lineages	https://www.ncbi.nlm.nih.gov/pmc/articles/PMC8865560/
Nepal	Beijing family	https://www.nature.com/articles/s41598-018-34306-w#:~:text=Although%2C%20the%20previous%20study%20showed,MDR%2DMTB%20lineage%20in%20Nepal.
Panama	Beijing family of strains	https://pubmed.ncbi.nlm.nih.gov/33048439/#:~:text=PMID:%2033048439,17%20(40.5%25)%20Beijing%20isolates.
Thailand	Beijing family of strains	https://www.ncbi.nlm.nih.gov/pmc/articles/PMC4313297/
Cambodia	Beijing lineage	https://www.ncbi.nlm.nih.gov/pmc/articles/PMC7982564/
Kazakhstan	Beijing lineage	https://bmcinfectdis.biomedcentral.com/articles/10.1186/s12879-019-4201-2
Kyrgyzstan	Beijing lineage	https://bmcinfectdis.biomedcentral.com/articles/10.1186/s12879-019-4480-7
Netherlands	Beijing lineage	https://www.ncbi.nlm.nih.gov/pmc/articles/PMC3033072/
Tajikistan	Beijing lineage	https://bmcinfectdis.biomedcentral.com/articles/10.1186/s12879-019-4480-7
Uzbekistan	Beijing lineage	https://bmcinfectdis.biomedcentral.com/articles/10.1186/s12879-019-4480-7
Estonia	beijing starin	https://www.ncbi.nlm.nih.gov/pmc/articles/PMC153924/#:~:text=Of%20all%20MDR%2DTB%20patients,cannot%20transfer%20DNA%20between%20strains.
Bhutan	Beijing strain	https://www.ncbi.nlm.nih.gov/pmc/articles/PMC9216444/
Eswatini	beijing strain	https://www.ncbi.nlm.nih.gov/pmc/articles/PMC10466871/
France	Beijing strain	https://www.ncbi.nlm.nih.gov/pmc/articles/PMC6390740/#:~:text=In%20the%20Auvergne%2DRh%C3%B4ne%2DAlpes%20region%2C%20Beijing%20strain%20accounts,to%20the%20outbreak%20we%20describe.
Kiribati	Beijing strain	https://journals.plos.org/plosone/article?id=10.1371/journal.pone.0055423
Mongolia	Beijing strain	https://iimmun.ru/iimm/article/view/1368#:~:text=It%20has%20been%20demonstrated%20that,TB%20spreading%20in%20Eastern%20Siberia.
Myanmar	Beijing strain	https://www.ncbi.nlm.nih.gov/pmc/articles/PMC8544997/
Nicaragua	beijing strain	https://www.ncbi.nlm.nih.gov/pmc/articles/PMC7006823/
Papua New Guinea	Beijing strain	https://bmcinfectdis.biomedcentral.com/articles/10.1186/s12879-022-07414-2#:~:text=A%20population%20survey%20carried%20out,to%20a%20fluoroquinolone%20%5B5%5D.
Russia	Beijing strain	https://www.mdpi.com/2076-2607/11/2/255
Singapore	beijing strain	https://www.sciencedirect.com/science/article/pii/S1684118215009093#:~:text=The%20Beijing%20lineage%20of%20Mycobacterium%20tuberculosis%20(MTB),and%20is%20spreading%20worldwide%2C%20however%2C%20the%20East
Somalia	Beijing strain	https://www.ncbi.nlm.nih.gov/pmc/articles/PMC9614095/#:~:text=Lineage%203%20and%20lineage%204,Introduction
South Africa	Beijing strain	https://www.sciencedirect.com/science/article/pii/S1567134820300149
South Korea	Beijing strain	https://www.ncbi.nlm.nih.gov/pmc/articles/PMC7790563/#:~:text=We%20collected%201%2C055%20clinical%20M,identified%20in%20the%20Beijing%20family.
Turkmenistan	Beijing strain	https://respiratory-research.biomedcentral.com/articles/10.1186/1465-9921-6-134
Denmark	C2/1112-15	https://www.ncbi.nlm.nih.gov/pmc/articles/PMC3838096/#:~:text=Many%20Denmark%2Dborn%20males%20are,3%2C%205%E2%80%937).
Burkina Faso	Camaroon strain	https://www.ncbi.nlm.nih.gov/pmc/articles/PMC6070189/
Chad	Cameroon family	https://www.ncbi.nlm.nih.gov/pmc/articles/PMC1448662/
Cameroon	Cameroon strain	https://www.ncbi.nlm.nih.gov/pmc/articles/PMC6070189/
Kenya	CAS and Beijing strains	https://www.ncbi.nlm.nih.gov/pmc/articles/PMC10709907/
Sudan	CAS1_Dehli	https://bmcinfectdis.biomedcentral.com/articles/10.1186/1471-2334-11-219
Iraq	CAS-Delhi,T1	https://www.ncbi.nlm.nih.gov/pmc/articles/PMC3955663/
Indian subcontinent and some countries in East Africa	Central Asia strain(CAS)	https://journals.asm.org/doi/10.1128/jcm.03566-14#:~:text=of%20the%20disease.-,M.,and%20lineage%207%20(2).
Israel	Central Asian (CAS)	https://pubmed.ncbi.nlm.nih.gov/25189557/#:~:text=Predominant%20M.%20tuberculosis%20genotypes%20in%20Israel%20in,endemic%20to%20the%20migrants'%20countries%20of%20origin.
Pakistan	Central Asian Strain (CAS) Delhi	https://www.ncbi.nlm.nih.gov/pmc/articles/PMC3294979/
India	Delhi starin(CAS)	https://www.ncbi.nlm.nih.gov/pmc/articles/PMC3323169/
Barbados	EAI	https://www.ncbi.nlm.nih.gov/pmc/articles/PMC3985416/
Saint Vincent and the Grenadines	EAI	https://www.ncbi.nlm.nih.gov/pmc/articles/PMC3985416/
Madagascar	EAI merged, T merged	https://www.ncbi.nlm.nih.gov/pmc/articles/PMC6070189/
Kuwait	EAI such as EAI2_Manila	https://www.ncbi.nlm.nih.gov/pmc/articles/PMC9584360/
Eritrea	EAI/lineage 3	https://www.ncbi.nlm.nih.gov/pmc/articles/PMC11000200/
India and East Africa	East African-Indian (EAI)	https://www.ncbi.nlm.nih.gov/pmc/articles/PMC2643659/
Laos	East African-Indian (EAI)	https://bmcinfectdis.biomedcentral.com/articles/10.1186/s12879-019-4435-z
laboratry strain	Erdman	https://www.ncbi.nlm.nih.gov/pmc/articles/PMC6433267/
Lebanon	Euro/American lineage (Lineage 4)	https://www.ncbi.nlm.nih.gov/pmc/articles/PMC6311033/
Canada	Euro-American	https://www.ncbi.nlm.nih.gov/pmc/articles/PMC5850024/
Ethiopia	Euro-American	https://www.ncbi.nlm.nih.gov/pmc/articles/PMC8556644/#:~:text=tuberculosis%20strains%20with%20several%20clusters%20including%20lineage,the%20study%20area%20including%20among%20drug%2Dresistant%20cases.
United Kingdom	Euro-American	https://academic.oup.com/aje/article/187/10/2233/5033969
Niger	Euro-American L4	https://www.sciencedirect.com/science/article/abs/pii/S1472979220300895#:~:text=Highlights&text=Euro%2DAmerican%20L4%20predominate%20in,the%20Ghana%20and%20Cameroon%20families.
Congo	Euro-American lineage	https://www.ncbi.nlm.nih.gov/pmc/articles/PMC5382753/#:~:text=Despite%20the%20availability%20of%20antituberculous,in%20its%20capital%20city%2C%20Brazzaville.
DR Congo	Euro-American lineage	https://www.ncbi.nlm.nih.gov/pmc/articles/PMC5382753/
Namibia	Euro-American lineage	https://www.ncbi.nlm.nih.gov/pmc/articles/PMC9603870/
Peru	Euro-American Lineage	https://www.ncbi.nlm.nih.gov/pmc/articles/PMC8097007/#:~:text=In%20the%20region%20of%20the,form%20of%20TB7%2C9.
Sri Lanka	Euro-American lineage	https://www.sciencedirect.com/science/article/pii/S1201971219302760
west africa	Euro-American lineage	https://www.nature.com/articles/s41598-019-56001-0#:~:text=The%20Euro%2DAmerican%20(Lineage%204,to%20West%20African%20migrants9.
Ghana	Euro-American lineage (L4)	https://www.ncbi.nlm.nih.gov/pmc/articles/PMC8886735/
Slovakia	Euro-American lineage 4.7	https://www.ncbi.nlm.nih.gov/pmc/articles/PMC8717600/
Mali	Euro-American lineage, Lineage 4	https://www.nature.com/articles/s41598-019-56001-0#:~:text=Whole%20genome%20sequence%20analysis%20was,be%20involved%20in%20community%20transmission.
Morocco	Euro-American lineages, namely LAM, Haarlem, and T	https://pubmed.ncbi.nlm.nih.gov/23077552/#:~:text=The%20M.%20tuberculosis%20population%20structure%20in%20Morocco,by%20the%20predominance%20of%20the%20Euro%2DAmerican%20lineages%2C
Cuba	H and LAN	https://www.ncbi.nlm.nih.gov/pmc/articles/PMC3985416/
Martinique	H lineage	https://www.ncbi.nlm.nih.gov/pmc/articles/PMC3985416/
Central African Republic	H merged	https://www.ncbi.nlm.nih.gov/pmc/articles/PMC6070189/
Afghanistan	Haarlem	https://pubmed.ncbi.nlm.nih.gov/16476483/
Bolivia	Haarlem	https://www.researchgate.net/publication/352907535_Distribution_of_Mycobacterium_tuberculosis_lineages_in_South_America
Greece	HAARLEM	https://pubmed.ncbi.nlm.nih.gov/21474654/#:~:text=Greek%20patients%20were%20more%20likely%20to%20have,prevalent%20isolates%20belonging%20to%20the%20Haarlem%20family.
Hungary	Haarlem	https://www.ncbi.nlm.nih.gov/pmc/articles/PMC1698371/
Turkey	Haarlem	https://journals.plos.org/plosone/article?id=10.1371/journal.pone.0030331#:~:text=The%20most%20prevalent%20M.%20tuberculosis%20lineages%20were:,(22/95%2C%2023.2%)%2C%20the%20Turkey%20family%20(19/95%2C%2020%;
Uruguay	Haarlem	https://pubmed.ncbi.nlm.nih.gov/22507192/
Argentina	Haarlem2	https://www.ncbi.nlm.nih.gov/pmc/articles/PMC3165991/
Japan	Indo-Oceanic lineage	https://pubmed.ncbi.nlm.nih.gov/35249818/
Algeria	LAM	https://pubmed.ncbi.nlm.nih.gov/37115530/#:~:text=The%20LAM%20family%2C%20the%20most%20TB%20drug,cases%20and%20lineage%20distribution%20across%20the%20country.
Angola	LAM	https://www.ncbi.nlm.nih.gov/pmc/articles/PMC5322374/
Belgium	LAM	https://www.ncbi.nlm.nih.gov/pmc/articles/PMC5319770/
Chile	LAM	https://www.researchgate.net/publication/352907535_Distribution_of_Mycobacterium_tuberculosis_lineages_in_South_America
Europe, the Middle East, America, and some parts of Africa	LAM	https://journals.asm.org/doi/10.1128/jcm.03566-14#:~:text=of%20the%20disease.-,M.,and%20lineage%207%20(2).
Honduras	LAM	https://www.ncbi.nlm.nih.gov/pmc/articles/PMC2923133/
Malawi	LAM	https://www.sciencedirect.com/science/article/pii/S1201971220322165
Mozambique	LAM	https://www.sciencedirect.com/science/article/pii/S1201971220322165
Paraguay	LAM	https://www.researchgate.net/publication/352907535_Distribution_of_Mycobacterium_tuberculosis_lineages_in_South_America
Portugal	LAM	https://bmcinfectdis.biomedcentral.com/articles/10.1186/s12879-019-4189-7
Venezuela	LAM	https://www.sciencedirect.com/science/article/abs/pii/S1567134820302112#:~:text=A%20subsequent%20study%20of%201298,been%20described%20outside%20of%20Venezuela.
Zambia	LAM	https://www.sciencedirect.com/science/article/pii/S1201971220322165
Zimbabwe	LAM	https://www.sciencedirect.com/science/article/pii/S1201971220322165
Ecuador	LAM	https://www.researchgate.net/publication/352907535_Distribution_of_Mycobacterium_tuberculosis_lineages_in_South_America
Mexico	LAM lineage	https://www.ncbi.nlm.nih.gov/pmc/articles/PMC2815641/
Guinea-Bissau	LAM merged	https://www.ncbi.nlm.nih.gov/pmc/articles/PMC6070189/
Zambia	LAM merged	https://www.ncbi.nlm.nih.gov/pmc/articles/PMC6070189/
Colombia	LAM, Haarlem	https://www.ncbi.nlm.nih.gov/pmc/articles/PMC3381368/
Gambia	LAM,T, HAARLEM	https://www.ncbi.nlm.nih.gov/pmc/articles/PMC6070189/
Qatar	LAM,T,CAS, Beijing	https://www.immigration.govt.nz/new-zealand-visas/preparing-a-visa-application/medical-info/countries-with-a-low-incidence-of-tb#:~:text=Check%20the%20list%20of%20countries%20with%20a,Anguilla%20Antarctica%20Antigua%20and%20Barbuda%20Argentina%20Armenia
Nigeria	LAM10–CAM strains	https://www.sciencedirect.com/science/article/pii/S2212553115001144
Brazil	Latin American-Mediterranean (LAM), the Haarlem, and the Beijing strains	https://www.ncbi.nlm.nih.gov/pmc/articles/PMC4196770/
United States	Latin American-Mediterranean (LAM), the Haarlem, and the Beijing strains	https://www.ncbi.nlm.nih.gov/pmc/articles/PMC2727328/
Malaysia	lineage 1	https://www.ncbi.nlm.nih.gov/pmc/articles/PMC8209721/#:~:text=tuberculosis%20sequences%20were%20available%20for,%2F208%2C%202.4%20%25).
Australia	Lineage 1 Indo-Oceanic	https://www.ncbi.nlm.nih.gov/pmc/articles/PMC9405109/
Moldova	Lineage 2	https://www.ncbi.nlm.nih.gov/pmc/articles/PMC8549355/
Egypt	lineage 3	https://www.nature.com/articles/s41598-019-41162-9#:~:text=However%2C%20tuberculosis%20isolates%20from%20Saudi,or%20more%20capacity%20to%20persist.
Tanzania	Lineage 3	https://bmcgenomics.biomedcentral.com/articles/10.1186/s12864-022-08791-3#:~:text=The%20findings%20in%20this%20study,that%20belonged%20to%20Lineage%204.
Albania	Lineage 4	https://www.sciencedirect.com/science/article/abs/pii/S1567134819303624#:~:text=Highlights,resistance%20and%20endemic/epidemic%20clones.
Liberia	lineage 4	https://www.ncbi.nlm.nih.gov/pmc/articles/PMC7067037/
Saudi Arabia	lineage 4	https://www.nature.com/articles/s41598-019-41162-9#:~:text=Clinical%20isolates%20of%20M.,most%20prevalent%20(%3E75%25).
Slovenia	Lineage 4	https://pubmed.ncbi.nlm.nih.gov/31830600/#:~:text=Most%20of%20the%20LAM%20(33,on%20a%20whole%20is%20low.
Serbia	lineage 4.2.2.1 (TUR genotype)	https://www.ncbi.nlm.nih.gov/pmc/articles/PMC6390760/
West Africa	lineage 5	https://journals.asm.org/doi/10.1128/jcm.03566-14#:~:text=of%20the%20disease.-,M.,and%20lineage%207%20(2).
West Africa	lineage 6	https://journals.asm.org/doi/10.1128/jcm.03566-14#:~:text=of%20the%20disease.-,M.,and%20lineage%207%20(2).
Ethiopia	lineage 7	https://journals.asm.org/doi/10.1128/jcm.03566-14#:~:text=of%20the%20disease.-,M.,and%20lineage%207%20(2).
Italy	lineages T	https://bmcinfectdis.biomedcentral.com/articles/10.1186/s12879-014-0602-4
Philippines	Manila ancient lineage 1	https://www.ncbi.nlm.nih.gov/pmc/articles/PMC6594935/#:~:text=tuberculosis%20%E2%80%9CManila%E2%80%9D%20ancient%20lineage%201%20strain%2Dtype%20is,evidence%20of%20export%20to%20others%2C%20little%20is
Philippines	Manila ancient lineage 1 strain-type	https://www.ncbi.nlm.nih.gov/pmc/articles/PMC6594935/
Burundi	Manu lineage	https://www.ncbi.nlm.nih.gov/pmc/articles/PMC3966356/
Equatorial Guinea	MDR-TBEG	https://www.ncbi.nlm.nih.gov/pmc/articles/PMC2857231/#:~:text=Our%20study%20brings%20to%20light%20the%20potential,little%20is%20known%20about%20the%20extent%20and
clinical strain (not dominant in any country)	Mycobacterium tuberculosis CDC1551	https://www.ncbi.nlm.nih.gov/pmc/articles/PMC6433267/
Rarely found, found in animals	Mycobacterium tuberculosis F11 (ExPEC)	https://www.ncbi.nlm.nih.gov/pmc/articles/PMC344472/
laboratry strain	Mycobacterium tuberculosis H37Ra	https://www.ncbi.nlm.nih.gov/pmc/articles/PMC6433267/
laboratry strain	Mycobacterium tuberculosis H37Rv	https://www.ncbi.nlm.nih.gov/pmc/articles/PMC6433267/
Europe, the Middle East, America, and some parts of Africa	Mycobacterium tuberculosis Haarlem	https://journals.asm.org/doi/10.1128/jcm.03566-14#:~:text=of%20the%20disease.-,M.,and%20lineage%207%20(2).
clinical strain (not dominant in any country)	Mycobacterium tuberculosis CCDC5079	https://www.ncbi.nlm.nih.gov/pmc/articles/PMC4070564/
laboratry strain	Mycobacterium tuberculosis HN878	https://www.ncbi.nlm.nih.gov/pmc/articles/PMC6433267/
clinical strain	Mycobacterium tuberculosis UT205	https://www.ncbi.nlm.nih.gov/pmc/articles/PMC10686871/
Russia	Mycobacterium tuberculosis W-148	https://www.ncbi.nlm.nih.gov/pmc/articles/PMC3623382/
Iran	NEW1	https://bmcinfectdis.biomedcentral.com/articles/10.1186/s12879-020-05639-7#:~:text=Based%20on%20the%20pooled%20prevalence,dominant%20circulating%20genotypes%20in%20Iran.
Algeria	S and LAM	https://www.ncbi.nlm.nih.gov/pmc/articles/PMC6070189/
New Zealand	S strain	https://www.ncbi.nlm.nih.gov/pmc/articles/PMC7148308/#:~:text=Data%20from%20Paraguay%20showed%20that,Zealand%20born%20L4%20cases54.
State of Palestine	SIT53-T1 genotype	https://www.ncbi.nlm.nih.gov/pmc/articles/PMC3441885/
South Sudan	SIT54 (Manu2)	https://www.ncbi.nlm.nih.gov/pmc/articles/PMC5966043/#:~:text=Tuberculosis%20(TB)%20is%20a%20major%20public%20health,epidemic%20of%20TB%20have%20been%20poorly%20characterized.
Bulgaria	spoligotype ST125	https://academic.oup.com/femspd/article/59/1/90/465366
Sierra Leone	sublineage 2.2.1 Beijing Ancestral 3 strains	https://pubmed.ncbi.nlm.nih.gov/38289066/
Europe, the Middle East, America, and some parts of Africa	T	https://journals.asm.org/doi/10.1128/jcm.03566-14#:~:text=of%20the%20disease.-,M.,and%20lineage%207%20(2).
Syria	T 1 family	https://pubmed.ncbi.nlm.nih.gov/26785982/#:~:text=A%20more%20inclusive%20study%20of%20the%20Syrian,of%20the%20prevailing%20families%20in%20the%20country.
Guadeloupe	T and LAM	https://www.ncbi.nlm.nih.gov/pmc/articles/PMC3985416/
Sweden	T family	https://www.ncbi.nlm.nih.gov/pmc/articles/PMC446260/
Bahamas	T lineage	https://www.ncbi.nlm.nih.gov/pmc/articles/PMC3985416/
Belize	T lineage	https://www.ncbi.nlm.nih.gov/pmc/articles/PMC3985416/
Jamaica	T lineage	https://www.ncbi.nlm.nih.gov/pmc/articles/PMC3985416/
Saint Lucia	T lineage	https://www.ncbi.nlm.nih.gov/pmc/articles/PMC3985416/
Côte d'Ivoire	T merged	https://www.ncbi.nlm.nih.gov/pmc/articles/PMC6070189/
Djibouti	T merged	https://www.ncbi.nlm.nih.gov/pmc/articles/PMC6070189/
Rwanda	T merged	https://www.ncbi.nlm.nih.gov/pmc/articles/PMC6070189/
Tunisia	T merged, H merged	https://www.ncbi.nlm.nih.gov/pmc/articles/PMC6070189/
French Guiana	T sublineage	https://www.researchgate.net/publication/352907535_Distribution_of_Mycobacterium_tuberculosis_lineages_in_South_America
Guyana	T sublineage	https://www.researchgate.net/publication/352907535_Distribution_of_Mycobacterium_tuberculosis_lineages_in_South_America
Suriname	T sublineage	https://www.researchgate.net/publication/352907535_Distribution_of_Mycobacterium_tuberculosis_lineages_in_South_America
Turks and Caicos Islands	T sublineage and EAI	https://www.ncbi.nlm.nih.gov/pmc/articles/PMC3985416/
Haiti	T1	https://www.ncbi.nlm.nih.gov/pmc/articles/PMC7971505/
Uganda	T2 Uganda	https://www.ncbi.nlm.nih.gov/pmc/articles/PMC4556223/
Norway	T-family	https://www.ncbi.nlm.nih.gov/pmc/articles/PMC2791218/
Europe, the Middle East, America, and some parts of Africa	X	https://journals.asm.org/doi/10.1128/jcm.03566-14#:~:text=of%20the%20disease.-,M.,and%20lineage%207%20(2).
